# Slowing the spread of treatment failure to artemisinin-based combination therapies in Uganda

**DOI:** 10.1101/2025.05.15.25327701

**Authors:** Tran Dang Nguyen, Robert J Zupko, Melissa D Conrad, Gerald B Rukundo, Carter C Farinha, Victor D Asua, Kien Trung Tran, Deborah M Grace, Philip J Rosenthal, Bosco B Agaba, Moses R Kamya, Jimmy Opigo, Maciej F Boni

## Abstract

**Background:** The multiple emergences and continuing spread of partially artemisinin-resistant *Plasmodium falciparum* in Africa, where about 95% of malaria occurs, is a health challenge that requires urgent attention. The World Health Organization has developed a resistance response strategy that centers on enhancing surveillance, reducing drug pressure, and evaluating novel tools to slow resistance evolution which includes the deployment of multiple first-line therapies (MFT). Developing a specific resistance response is critical for Uganda, where four *pfkelch13* mutations are at local allele frequencies >0.20.

**Methods:** Using a previously validated Uganda-calibrated individual-based mathematical model of *P. falciparum* transmission and evolution, we evaluated 53 public-sector deployment strategies for artemisinin-based combination therapies (ACTs) aimed at reducing treatment failure and slowing the spread of *pfkelch13* alleles from 2025 to 2031. We assume that artemether-lumefantrine (AL) will continue to be used in the private sector.

**Results:** A change of first-line therapy from AL to artesunate-amodiaquine (ASAQ) is projected to reduce treatment failures by 34.7% to 38.3% (90% range of simulation outcomes) over six years, while a change to dihydroartemisinin-piperaquine (DHA-PPQ) is projected to reduce treatment failures over the same period by 10.0% to 12.9%. This pessimistic projection for DHA-PPQ deployment rests on a model assumption – supported by clinical data from SE Asia – that piperaquine resistance evolution will lead to high rates of treatment failure. Optimal MFT deployments and cycling approaches are projected to reduce treatment failure counts by ∼36% when compared to status quo AL use, an outcome similar to country-wide ASAQ deployment. MFT and cycling approaches are predicted to work best when ASAQ is recommended for a majority of malaria cases and DHA-PPQ for a smaller proportion of cases. Deployment of the triple ACT artemether-lumefantrine-amodiaquine has the potential to reduce treatment failures by ∼42% if enacted immediately.

**Conclusions:** Increased adoption of and coverage with ASAQ is projected to play a large role in reducing malaria treatment failure counts in Uganda over the next six years. With continued AL use in the private sector, ASAQ and DHA-PPQ deployment in the public sector creates a public-private MFT mix of antimalarial use. DHA-PPQ deployment should be accompanied by real-time molecular surveillance for piperaquine-resistant genotypes.
