## Supplementary Tables S2 and S3 for "Slowing the spread of treatment failure to artemisinin-based combination therapies in Uganda"

### Sheet: Table S2 - PfPR Data
	OBJECTID	DHS District	Mean PfPR (MAP 2020)	MIS District PfPR (MIS 2018-19)	Scalar		Checksum
	1	Acholi	0.4273	0.12	0.281		0.12
	2	Ankole	0.1335	0.03	0.225		0.03
	3	Bugisu	0.1006	0.05	0.497		0.05
	4	Bukedi	0.1226	0.03	0.245		0.03
	5	Bunyoro	0.1509	0.09	0.596		0.09
	6	Busoga	0.2498	0.21	0.841		0.21
	7	South Buganda	0.081	0.01	0.123		0.01
	8	North Buganda	0.1422	0.09	0.633		0.09
	9	Kampala	0.0745	0.005	0.067		0.005
	10	Karamoja	0.4532	0.34	0.75		0.34
	11	Kigezi	0.0575	0.005	0.087		0.005
	12	Lango	0.4063	0.13	0.32		0.13
	13	Teso	0.2223	0.08	0.36		0.08
	14	Tooro	0.1115	0.05	0.448		0.05
	15	West Nile	0.4296	0.22	0.512		0.22

### Sheet: Table S3 - Mutations
				C469Y				A675V
Year	District	Sub Region	Region	Count	Samples	Frequency	Half Life (pct)	Count	Samples	Frequency	Half Life (pct)	Source	Notes
2017	Agago	Acholi	Northern	1	42	0.024		1	42	0.024		Asua et al. 2019
2017	Agago	Acholi	Northern	3	42	0.071		2	42	0.048		Conrad et al.
2018	Agago	Acholi	Northern	1	50	0.02		1	50	0.02		Asua et al. 2021	MIP Sequencing, One 561H isolated in Jinja near Rwanda border
2018	Agago	Acholi	Northern	1	31	0.032		1	35	0.029		Conrad et al.
2019	Agago	Acholi	Northern	3	45	0.067		5	45	0.111		Asua et al. 2021
2019	Agago	Acholi	Northern	9	40	0.225		5	35	0.143		Conrad et al.
2020	Agago	Acholi	Northern	30	79	0.38		13	80	0.163		Conrad et al.
2021	Agago	Acholi	Northern	8	50	0.16		7	52	0.135		Conrad et al.
2021	Agago	Acholi	Northern	18	57	0.316		7	53	0.132		Tumwebaze et al. 2022
2021	Amolatar			0	48	0		1	50	0.02		Conrad et al.
2017	Arua	West Nile		1	43	0.023						Asua et al. 2019
2017	Arua	West Nile		0	45	0		1	45	0.022		Conrad et al.
2019	Arua	West Nile						1	49	0.02		Asua et al. 2021
2021	Arua	West Nile		2	68	0.029		1	68	0.015		Conrad et al.
2016	Gulu			1	85	0.012						Ikeda et al. 2018	96 patients enrolled, 85 RSA results obtained
2017	Gulu			0	87	0		8	87	0.092		Balikagala et al. 2021	79 wild type samples
2018	Gulu			1	60	0.017		8	60	0.133		Balikagala et al. 2021	49 wild type samples
2019	Gulu			4	93	0.043		11	93	0.118		Balikagala et al. 2021	74 wild type samples
2020	Hoima			8	92	0.087		6	92	0.065		Conrad et al.
2018	Kaabong	Karamoja		2	50	0.04		4	50	0.08		Asua et al. 2021
2018	Kaabong	Karamoja		1	29	0.034		3	34	0.088		Conrad et al.
2019	Kaabong	Karamoja		1	47	0.021		9	47	0.191		Asua et al. 2021
2019	Kaabong	Karamoja		0	32	0		8	31	0.258		Conrad et al.
2020	Kaabong	Karamoja		12	74	0.162		14	75	0.187		Conrad et al.
2021	Kaabong	Karamoja		7	57	0.123		10	59	0.169		Conrad et al.
2021	Kapchorwa			1	77	0.013		3	71	0.042		Conrad et al.
2018	Katakwi	Teso	Eastern	2	50	0.04		2	50	0.04		Asua et al. 2021
2018	Katakwi	Teso	Eastern	2	40	0.05		1	45	0.022		Conrad et al.
2019	Katakwi	Teso	Eastern	2	47	0.043		2	47	0.043		Asua et al. 2021
2019	Katakwi	Teso	Eastern	1	39	0.026		4	37	0.108		Conrad et al.
2020	Katakwi	Teso	Eastern	11	87	0.126		6	88	0.068		Conrad et al.
2021	Katakwi	Teso	Eastern	7	58	0.121		9	58	0.155		Conrad et al.
2020	Koboko			2	56	0.036		5	64	0.078		Conrad et al.
2021	Koboko			1	46	0.022		5	44	0.114		Conrad et al.
2017	Kole	Lango		1	47	0.021		1	46	0.022		Asua et al. 2019
2018	Kole	Lango						1	50	0.02		Asua et al. 2021
2019	Kole	Lango		5	46	0.109		2	46	0.043		Asua et al. 2021
2016	Lamwo			2	32	0.063		2	37	0.054		Conrad et al.
2017	Lamwo			4	43	0.093		1	43	0.023		Asua et al. 2019
2017	Lamwo			3	44	0.068		4	44	0.091		Conrad et al.
2018	Lamwo			7	50	0.14		1	50	0.02		Asua et al. 2021
2018	Lamwo			6	32	0.188		1	36	0.028		Conrad et al.
2019	Lamwo			6	40	0.15		5	40	0.125		Asua et al. 2021
2019	Lamwo			4	31	0.129		5	31	0.161		Conrad et al.
2020	Lamwo			28	84	0.333		16	84	0.19		Conrad et al.
2021	Lamwo			16	51	0.314		12	53	0.226		Conrad et al.
2020	Mubende			3	88	0.034		6	87	0.069		Conrad et al.
2019	Rukiga			0	14	0		1	14	0.071		Conrad et al.
2020	Rukiga			0	39	0		1	39	0.026		Conrad et al.
2021	Rukiga			0	72	0		2	82	0.024		Conrad et al.
2021	Tororo			3	73	0.041		3	74	0.041		Conrad et al.
2021	Tororo	Bukedi		1	39	0.026		1	39	0.026		Tumwebaze et al. 2022	Bordering districts, comigned samples excluded from anlaysis
2021	Mbale	Bugisu										Tumwebaze et al. 2022
2019	Kabale	Kigezi	Western					1	15	0.067
				Parasites	Timepoints			Parasites	Timepoints
				232	50			230	51
